# Total plasma cfDNA methylation in kidney transplant recipients provides insight into acute allograft rejection pathophysiology

**DOI:** 10.1101/2024.08.17.24312147

**Authors:** Benjamin L. Spector, Boryana S. Koseva, Drinnan Sante, Warren A. Cheung, Reid S. Alisch, Alexander Kats, Phillip Bergmann, Elin Grundberg, Gerald J. Wyckoff, Laurel K. Willig

**Author notes:** **Corresponding author:** Benjamin L. Spector, MD, MS Clinical Sciences Center 600 Highland Ave Madison, WI 53792.

## Abstract

**Background:** Acute rejection threatens kidney allograft longevity. Cell-free DNA (cfDNA) is a real-time marker of organ injury and immune response. Donor-derived cfDNA (dd-cfDNA) has been leveraged as a biomarker of rejection, however, its reliability as a screening tool is unclear. DNA methylation is an epigenetic marker that informs regulatory element activity. We aim to elucidate differential methylation of total plasma cfDNA derived from pediatric kidney transplant recipients in the presence compared to absence of acute rejection. In doing so, we hope to exploit the property of cfDNA as a real-time biomarker and build on available testing to identify genes and processes participating in acute rejection pathophysiology in kidney transplantation.

**Methods:** Twenty plasma cfDNA samples from pediatric kidney transplant recipients were collected at the time of allograft biopsy. Using whole genome bisulfite sequencing, differentially methylated CpG residues (≥20% difference in methylation rate, *q*-value <0.05) were identified in presence (N = 7) vs absence (N = 9) of acute rejection. Separate analyses were performed comparing those with borderline rejection (N = 4) to those with rejection, and to those without rejection. Differentially methylated cytosines were then assessed for gene associations and pathway enrichments.

**Results:** In the comparison of acute rejection to non-rejection samples, there were 34,356 differentially methylated cytosines corresponding to 1,269 associated genes, and 533 enriched pathways. These numbers were all substantially greater (4-13x) than the comparisons made between acute rejection against those with borderline rejection, and between non-rejection against borderline rejection. Prominently enriched pathways between samples of individuals with and without acute rejection were related to immune cell regulation, inflammatory response, lipid metabolism, and tryptophan-kynurenine metabolism.

**Conclusions:** Our data suggest methylation plays a role in development of or response to acute kidney allograft rejection. Specifically, differentially methylated pathways associated with acute rejection include those related to immune and inflammatory responses.
