## Supplemental Table 2c for "Total plasma cfDNA methylation in kidney transplant recipients provides insight into acute allograft rejection pathophysiology"

Category	CategoryID	GO	Description	PARENT_GO	LogP	Enrichment	Z-score	#TotalGeneInLibrary	#GeneInGO	#GeneInHitList	#GeneInGOAndHitList	%InGO	STDV %InGO	GeneID	Hits	Log(q-value)	GeneList
GO Biological Processes	19	GO:0006869	lipid transport	19_GO:0051179 localization	-4.2	7.2	6.1	30304	348	85	7	8.2	3	347|350|2169|8542|83930|283238|345274	APOD|APOH|FABP2|APOL1|STARD3NL|SLC22A24|SLC10A6	-0.32	MyList
GO Biological Processes	19	GO:0008202	steroid metabolic process	19_GO:0008152 metabolic process	-4.1	8.4	6.3	30304	256	85	6	7.1	2.8	1557|1571|6469|7365|8542|283238	CYP2C19|CYP2E1|SHH|UGT2B10|APOL1|SLC22A24	-0.32	MyList
GO Biological Processes	19	GO:0010876	lipid localization	19_GO:0051179 localization	-4	6.5	5.8	30304	383	85	7	8.2	3	347|350|2169|8542|83930|283238|345274	APOD|APOH|FABP2|APOL1|STARD3NL|SLC22A24|SLC10A6	-0.32	MyList
GO Biological Processes	19	GO:0051606	detection of stimulus	19_GO:0050896 response to stimulus	-4	4.8	5.3	30304	667	85	9	11	3.3	5311|7287|119679|135941|144125|338755|344892|390063|390064	PKD2|TULP1|OR52J3|OR2A14|OR2AG1|OR2AG2|RTP2|OR51I1|OR51I2	-0.32	MyList
Reactome Gene Sets	6	R-HSA-9752946	Expression and translocation of olfactory receptors		-3.9	6.4	5.7	30304	389	85	7	8.2	3	119679|135941|144125|338755|344892|390063|390064	OR52J3|OR2A14|OR2AG1|OR2AG2|RTP2|OR51I1|OR51I2	-0.32	MyList
Reactome Gene Sets	6	R-HSA-381753	Olfactory Signaling Pathway		-3.9	6.3	5.6	30304	397	85	7	8.2	3	119679|135941|144125|338755|344892|390063|390064	OR52J3|OR2A14|OR2AG1|OR2AG2|RTP2|OR51I1|OR51I2	-0.32	MyList
GO Biological Processes	19	GO:0050906	detection of stimulus involved in sensory perception	19_GO:0032501 multicellular organismal process	-3.8	5.2	5.3	30304	546	85	8	9.4	3.2	7287|119679|135941|144125|338755|344892|390063|390064	TULP1|OR52J3|OR2A14|OR2AG1|OR2AG2|RTP2|OR51I1|OR51I2	-0.32	MyList
Reactome Gene Sets	6	R-HSA-9749641	Aspirin ADME		-3.6	24	8.2	30304	44	85	3	3.5	2	1557|1571|7365	CYP2C19|CYP2E1|UGT2B10	-0.14	MyList
GO Biological Processes	19	GO:0007389	pattern specification process	19_GO:0032502 developmental process	-3.5	5.5	5.1	30304	456	85	7	8.2	3	2263|5311|6469|30062|55130|79365|339829	FGFR2|PKD2|SHH|RAX|ODAD2|BHLHE41|CCDC39	-0.13	MyList
GO Biological Processes	19	GO:0051702	biological process involved in interaction with symbiont	19_GO:0044419 biological process involved in interspecies interaction between organisms	-3.5	12	6.4	30304	118	85	4	4.7	2.3	1670|8542|8934|23435	DEFA5|APOL1|RAB29|TARDBP	-0.11	MyList
GO Biological Processes	19	GO:0050907	detection of chemical stimulus involved in sensory perception	19_GO:0032501 multicellular organismal process	-3.4	5.2	4.9	30304	479	85	7	8.2	3	119679|135941|144125|338755|344892|390063|390064	OR52J3|OR2A14|OR2AG1|OR2AG2|RTP2|OR51I1|OR51I2	-0.097	MyList
GO Biological Processes	19	GO:0007368	determination of left/right symmetry	19_GO:0032502 developmental process	-3.3	11	6	30304	131	85	4	4.7	2.3	5311|6469|55130|339829	PKD2|SHH|ODAD2|CCDC39	-0.097	MyList
GO Biological Processes	19	GO:0042306	regulation of protein import into nucleus	19_GO:0051179 localization	-3.2	18	7.1	30304	58	85	3	3.5	2	347|6469|23435	APOD|SHH|TARDBP	-0.097	MyList
GO Biological Processes	19	GO:0009593	detection of chemical stimulus	19_GO:0050896 response to stimulus	-3.2	4.9	4.7	30304	511	85	7	8.2	3	119679|135941|144125|338755|344892|390063|390064	OR52J3|OR2A14|OR2AG1|OR2AG2|RTP2|OR51I1|OR51I2	-0.097	MyList
GO Biological Processes	19	GO:0060972	left/right pattern formation	19_GO:0032502 developmental process	-3.2	10	5.9	30304	137	85	4	4.7	2.3	5311|6469|55130|339829	PKD2|SHH|ODAD2|CCDC39	-0.097	MyList
GO Biological Processes	19	GO:0009799	specification of symmetry	19_GO:0032502 developmental process	-3.2	10	5.8	30304	138	85	4	4.7	2.3	5311|6469|55130|339829	PKD2|SHH|ODAD2|CCDC39	-0.097	MyList
GO Biological Processes	19	GO:0009855	determination of bilateral symmetry	19_GO:0032502 developmental process	-3.2	10	5.8	30304	138	85	4	4.7	2.3	5311|6469|55130|339829	PKD2|SHH|ODAD2|CCDC39	-0.097	MyList
GO Biological Processes	19	GO:0060193	positive regulation of lipase activity	19_GO:0065007 biological regulation	-3.2	18	6.9	30304	60	85	3	3.5	2	350|2263|5741	APOH|FGFR2|PTH	-0.097	MyList
GO Biological Processes	19	GO:0061512	protein localization to cilium	19_GO:0051179 localization	-3.1	17	6.8	30304	62	85	3	3.5	2	7287|8934|339829	TULP1|RAB29|CCDC39	-0.097	MyList
GO Biological Processes	19	GO:0007606	sensory perception of chemical stimulus	19_GO:0032501 multicellular organismal process	-3.1	4.7	4.5	30304	533	85	7	8.2	3	119679|135941|144125|338755|344892|390063|390064	OR52J3|OR2A14|OR2AG1|OR2AG2|RTP2|OR51I1|OR51I2	-0.097	MyList
GO Biological Processes	19	GO:0001947	heart looping	19_GO:0032502 developmental process	-3.1	17	6.7	30304	64	85	3	3.5	2	5311|6469|339829	PKD2|SHH|CCDC39	-0.097	MyList
GO Biological Processes	19	GO:0007018	microtubule-based movement	19_GO:0009987 cellular process	-3.1	5.5	4.7	30304	388	85	6	7.1	2.8	1780|10126|55130|57584|127602|339829	DYNC1I1|DNAL4|ODAD2|ARHGAP21|DNAH14|CCDC39	-0.097	MyList
GO Biological Processes	19	GO:0061371	determination of heart left/right asymmetry	19_GO:0032502 developmental process	-3	16	6.4	30304	69	85	3	3.5	2	5311|6469|339829	PKD2|SHH|CCDC39	-0.052	MyList
KEGG Pathway	24	hsa05204	Chemical carcinogenesis - DNA adducts		-3	15	6.3	30304	70	85	3	3.5	2	1557|1571|7365	CYP2C19|CYP2E1|UGT2B10	-0.052	MyList
GO Biological Processes	19	GO:0003143	embryonic heart tube morphogenesis	19_GO:0032502 developmental process	-3	15	6.3	30304	70	85	3	3.5	2	5311|6469|339829	PKD2|SHH|CCDC39	-0.052	MyList
GO Biological Processes	19	GO:0003002	regionalization	19_GO:0032502 developmental process	-3	5.2	4.6	30304	409	85	6	7.1	2.8	2263|5311|6469|55130|79365|339829	FGFR2|PKD2|SHH|ODAD2|BHLHE41|CCDC39	-0.052	MyList
KEGG Pathway	24	hsa00982	Drug metabolism - cytochrome P450		-3	15	6.2	30304	72	85	3	3.5	2	1557|1571|7365	CYP2C19|CYP2E1|UGT2B10	-0.042	MyList
GO Biological Processes	19	GO:0050911	detection of chemical stimulus involved in sensory perception of smell	19_GO:0032501 multicellular organismal process	-2.9	5	4.4	30304	431	85	6	7.1	2.8	119679|135941|144125|338755|390063|390064	OR52J3|OR2A14|OR2AG1|OR2AG2|OR51I1|OR51I2	0	MyList
GO Biological Processes	19	GO:0060191	regulation of lipase activity	19_GO:0065007 biological regulation	-2.9	14	6	30304	78	85	3	3.5	2	350|2263|5741	APOH|FGFR2|PTH	0	MyList
GO Biological Processes	19	GO:0001942	hair follicle development	19_GO:0032502 developmental process	-2.8	14	5.9	30304	79	85	3	3.5	2	2263|6469|135228	FGFR2|SHH|CD109	0	MyList
KEGG Pathway	24	hsa04740	Olfactory transduction		-2.8	4.9	4.3	30304	439	85	6	7.1	2.8	119679|135941|144125|338755|390063|390064	OR52J3|OR2A14|OR2AG1|OR2AG2|OR51I1|OR51I2	0	MyList
GO Biological Processes	19	GO:0141061	disruption of cell in another organism	19_GO:0044419 biological process involved in interspecies interaction between organisms	-2.8	13	5.8	30304	82	85	3	3.5	2	1670|8542|400830	DEFA5|APOL1|DEFB132	0	MyList
GO Biological Processes	19	GO:0031640	killing of cells of another organism	19_GO:0044419 biological process involved in interspecies interaction between organisms	-2.8	13	5.8	30304	82	85	3	3.5	2	1670|8542|400830	DEFA5|APOL1|DEFB132	0	MyList
GO Biological Processes	19	GO:0022404	molting cycle process	19_GO:0032501 multicellular organismal process	-2.8	13	5.8	30304	83	85	3	3.5	2	2263|6469|135228	FGFR2|SHH|CD109	0	MyList
GO Biological Processes	19	GO:0022405	hair cycle process	19_GO:0032501 multicellular organismal process	-2.8	13	5.8	30304	83	85	3	3.5	2	2263|6469|135228	FGFR2|SHH|CD109	0	MyList
GO Biological Processes	19	GO:0035050	embryonic heart tube development	19_GO:0032502 developmental process	-2.8	13	5.7	30304	84	85	3	3.5	2	5311|6469|339829	PKD2|SHH|CCDC39	0	MyList
GO Biological Processes	19	GO:0007608	sensory perception of smell	19_GO:0032501 multicellular organismal process	-2.7	4.7	4.2	30304	456	85	6	7.1	2.8	119679|135941|144125|338755|390063|390064	OR52J3|OR2A14|OR2AG1|OR2AG2|OR51I1|OR51I2	0	MyList
WikiPathways	27	WP4803	Ciliopathies		-2.7	7.8	4.9	30304	184	85	4	4.7	2.3	5311|7287|55130|339829	PKD2|TULP1|ODAD2|CCDC39	0	MyList
Reactome Gene Sets	6	R-HSA-9709957	Sensory Perception		-2.7	4	4	30304	621	85	7	8.2	3	119679|135941|144125|338755|344892|390063|390064	OR52J3|OR2A14|OR2AG1|OR2AG2|RTP2|OR51I1|OR51I2	0	MyList
GO Biological Processes	19	GO:0001657	ureteric bud development	19_GO:0032502 developmental process	-2.7	12	5.6	30304	86	85	3	3.5	2	2263|5311|6469	FGFR2|PKD2|SHH	0	MyList
GO Biological Processes	19	GO:0072163	mesonephric epithelium development	19_GO:0032502 developmental process	-2.7	12	5.6	30304	87	85	3	3.5	2	2263|5311|6469	FGFR2|PKD2|SHH	0	MyList
GO Biological Processes	19	GO:0072164	mesonephric tubule development	19_GO:0032502 developmental process	-2.7	12	5.6	30304	87	85	3	3.5	2	2263|5311|6469	FGFR2|PKD2|SHH	0	MyList
GO Biological Processes	19	GO:0141060	disruption of anatomical structure in another organism	19_GO:0044419 biological process involved in interspecies interaction between organisms	-2.7	12	5.5	30304	89	85	3	3.5	2	1670|8542|400830	DEFA5|APOL1|DEFB132	0	MyList
GO Biological Processes	19	GO:0001823	mesonephros development	19_GO:0032502 developmental process	-2.7	12	5.4	30304	91	85	3	3.5	2	2263|5311|6469	FGFR2|PKD2|SHH	0	MyList
GO Biological Processes	19	GO:0042633	hair cycle	19_GO:0032501 multicellular organismal process	-2.6	11	5.3	30304	95	85	3	3.5	2	2263|6469|135228	FGFR2|SHH|CD109	0	MyList
GO Biological Processes	19	GO:0042303	molting cycle	19_GO:0032501 multicellular organismal process	-2.6	11	5.3	30304	95	85	3	3.5	2	2263|6469|135228	FGFR2|SHH|CD109	0	MyList
GO Biological Processes	19	GO:0032386	regulation of intracellular transport	19_GO:0051179 localization	-2.6	5.3	4.2	30304	336	85	5	5.9	2.6	347|6469|8934|23435|100507027	APOD|SHH|RAB29|TARDBP|MRLN	0	MyList
GO Biological Processes	19	GO:0046822	regulation of nucleocytoplasmic transport	19_GO:0051179 localization	-2.4	9.8	4.9	30304	109	85	3	3.5	2	347|6469|23435	APOD|SHH|TARDBP	0	MyList
Reactome Gene Sets	6	R-HSA-9748784	Drug ADME		-2.4	9.7	4.9	30304	110	85	3	3.5	2	1557|1571|7365	CYP2C19|CYP2E1|UGT2B10	0	MyList
GO Biological Processes	19	GO:0033157	regulation of intracellular protein transport	19_GO:0051179 localization	-2.4	6.3	4.2	30304	226	85	4	4.7	2.3	347|6469|8934|23435	APOD|SHH|RAB29|TARDBP	0	MyList
GO Biological Processes	19	GO:0007420	brain development	19_GO:0032502 developmental process	-2.4	3.5	3.6	30304	717	85	7	8.2	3	347|2263|3362|6469|30062|55130|339829	APOD|FGFR2|HTR6|SHH|RAX|ODAD2|CCDC39	0	MyList
GO Biological Processes	19	GO:0098773	skin epidermis development	19_GO:0032502 developmental process	-2.4	9.4	4.8	30304	114	85	3	3.5	2	2263|6469|135228	FGFR2|SHH|CD109	0	MyList
WikiPathways	27	WP5323	Fatty Acids and Lipoproteins Transport in Hepatocytes		-2.4	4.7	3.8	30304	381	85	5	5.9	2.6	350|2169|6469|8542|53944	APOH|FABP2|SHH|APOL1|CSNK1G1	0	MyList
GO Biological Processes	19	GO:0051668	localization within membrane	19_GO:0051179 localization	-2.3	3.8	3.6	30304	558	85	6	7.1	2.8	2743|8934|9379|11267|64429|344892	GLRB|RAB29|NRXN2|SNF8|ZDHHC6|RTP2	0	MyList
GO Biological Processes	19	GO:0060322	head development	19_GO:0032502 developmental process	-2.2	3.3	3.4	30304	765	85	7	8.2	3	347|2263|3362|6469|30062|55130|339829	APOD|FGFR2|HTR6|SHH|RAX|ODAD2|CCDC39	0	MyList
GO Biological Processes	19	GO:0048565	digestive tract development	19_GO:0032502 developmental process	-2.2	8.2	4.4	30304	131	85	3	3.5	2	2263|6469|339829	FGFR2|SHH|CCDC39	0	MyList
GO Biological Processes	19	GO:0001906	cell killing	19_GO:0009987 cellular process	-2.2	8.2	4.4	30304	131	85	3	3.5	2	1670|8542|400830	DEFA5|APOL1|DEFB132	0	MyList
GO Biological Processes	19	GO:0007264	small GTPase mediated signal transduction	19_GO:0050896 response to stimulus	-2.2	5.5	3.9	30304	259	85	4	4.7	2.3	399|5741|9886|23191	RHOH|PTH|RHOBTB1|CYFIP1	0	MyList
GO Biological Processes	19	GO:0003007	heart morphogenesis	19_GO:0032502 developmental process	-2.2	5.5	3.9	30304	260	85	4	4.7	2.3	2263|5311|6469|339829	FGFR2|PKD2|SHH|CCDC39	0	MyList
GO Biological Processes	19	GO:0040007	growth	19_GO:0040007 growth	-2.2	4.3	3.6	30304	418	85	5	5.9	2.6	347|2263|6469|23191|130827	APOD|FGFR2|SHH|CYFIP1|TMEM182	0	MyList
GO Biological Processes	19	GO:0048589	developmental growth	19_GO:0040007 growth	-2.2	4.3	3.6	30304	418	85	5	5.9	2.6	347|2263|6469|23191|130827	APOD|FGFR2|SHH|CYFIP1|TMEM182	0	MyList
GO Biological Processes	19	GO:0048754	branching morphogenesis of an epithelial tube	19_GO:0032502 developmental process	-2.2	7.9	4.3	30304	136	85	3	3.5	2	2263|5311|6469	FGFR2|PKD2|SHH	0	MyList
GO Biological Processes	19	GO:0060560	developmental growth involved in morphogenesis	19_GO:0040007 growth	-2.2	7.8	4.2	30304	137	85	3	3.5	2	2263|6469|23191	FGFR2|SHH|CYFIP1	0	MyList
GO Biological Processes	19	GO:0072073	kidney epithelium development	19_GO:0032502 developmental process	-2.2	7.8	4.2	30304	138	85	3	3.5	2	2263|5311|6469	FGFR2|PKD2|SHH	0	MyList
GO Biological Processes	19	GO:0044403	biological process involved in symbiotic interaction	19_GO:0044419 biological process involved in interspecies interaction between organisms	-2.2	5.3	3.8	30304	269	85	4	4.7	2.3	1670|8542|8934|23435	DEFA5|APOL1|RAB29|TARDBP	0	MyList
GO Biological Processes	19	GO:0055123	digestive system development	19_GO:0032502 developmental process	-2.1	7.5	4.1	30304	143	85	3	3.5	2	2263|6469|339829	FGFR2|SHH|CCDC39	0	MyList
GO Biological Processes	19	GO:1900180	regulation of protein localization to nucleus	19_GO:0051179 localization	-2.1	7.5	4.1	30304	143	85	3	3.5	2	347|6469|23435	APOD|SHH|TARDBP	0	MyList
GO Biological Processes	19	GO:0030177	positive regulation of Wnt signaling pathway	19_GO:0048518 positive regulation of biological process	-2.1	7.3	4.1	30304	146	85	3	3.5	2	2263|6469|53944	FGFR2|SHH|CSNK1G1	0	MyList
Reactome Gene Sets	6	R-HSA-9012999	RHO GTPase cycle		-2.1	4	3.4	30304	449	85	5	5.9	2.6	399|9886|23191|57480|57584	RHOH|RHOBTB1|CYFIP1|PLEKHG1|ARHGAP21	0	MyList
GO Biological Processes	19	GO:0048562	embryonic organ morphogenesis	19_GO:0032502 developmental process	-2	4.9	3.5	30304	293	85	4	4.7	2.3	2263|5311|6469|339829	FGFR2|PKD2|SHH|CCDC39	0	MyList
