## Supplemental Table 2d for "Total plasma cfDNA methylation in kidney transplant recipients provides insight into acute allograft rejection pathophysiology"

Category	CategoryID	GO	Description	PARENT_GO	LogP	Enrichment	Z-score	#TotalGeneInLibrary	#GeneInGO	#GeneInHitList	#GeneInGOAndHitList	%InGO	STDV %InGO	GeneID	Hits	Log(q-value)	GeneList
GO Biological Processes	19	GO:0015670	carbon dioxide transport	19_GO:0051179 localization	-7.2	99	20	30304	15	82	4	4.9	2.4	3043|3045|3046|3047	HBB|HBD|HBE1|HBG1	-3.1	MyList
GO Biological Processes	19	GO:0015671	oxygen transport	19_GO:0051179 localization	-7.2	99	20	30304	15	82	4	4.9	2.4	3043|3045|3046|3047	HBB|HBD|HBE1|HBG1	-3.1	MyList
GO Biological Processes	19	GO:0015669	gas transport	19_GO:0051179 localization	-6.5	67	16	30304	22	82	4	4.9	2.4	3043|3045|3046|3047	HBB|HBD|HBE1|HBG1	-2.6	MyList
GO Biological Processes	19	GO:0048736	appendage development	19_GO:0032502 developmental process	-6.2	14	9.3	30304	182	82	7	8.5	3.1	2583|3236|3238|3239|6469|80856|344191	B4GALNT1|HOXD10|HOXD12|HOXD13|SHH|LNPK|EVX2	-2.6	MyList
GO Biological Processes	19	GO:0060173	limb development	19_GO:0032502 developmental process	-6.2	14	9.3	30304	182	82	7	8.5	3.1	2583|3236|3238|3239|6469|80856|344191	B4GALNT1|HOXD10|HOXD12|HOXD13|SHH|LNPK|EVX2	-2.6	MyList
GO Biological Processes	19	GO:0019755	one-carbon compound transport	19_GO:0051179 localization	-6.2	30	12	30304	61	82	5	6.1	2.6	3043|3045|3046|3047|8671	HBB|HBD|HBE1|HBG1|SLC4A4	-2.6	MyList
GO Biological Processes	19	GO:0042744	hydrogen peroxide catabolic process	19_GO:0008152 metabolic process	-6.1	55	15	30304	27	82	4	4.9	2.4	3043|3045|3046|3047	HBB|HBD|HBE1|HBG1	-2.6	MyList
GO Biological Processes	19	GO:0035107	appendage morphogenesis	19_GO:0032502 developmental process	-5.5	15	9	30304	146	82	6	7.3	2.9	3236|3238|3239|6469|80856|344191	HOXD10|HOXD12|HOXD13|SHH|LNPK|EVX2	-2.1	MyList
GO Biological Processes	19	GO:0035108	limb morphogenesis	19_GO:0032502 developmental process	-5.5	15	9	30304	146	82	6	7.3	2.9	3236|3238|3239|6469|80856|344191	HOXD10|HOXD12|HOXD13|SHH|LNPK|EVX2	-2.1	MyList
GO Biological Processes	19	GO:0042743	hydrogen peroxide metabolic process	19_GO:0008152 metabolic process	-5.4	37	12	30304	40	82	4	4.9	2.4	3043|3045|3046|3047	HBB|HBD|HBE1|HBG1	-2	MyList
GO Biological Processes	19	GO:0042733	embryonic digit morphogenesis	19_GO:0032502 developmental process	-4.8	26	9.8	30304	57	82	4	4.9	2.4	3238|3239|6469|80856	HOXD12|HOXD13|SHH|LNPK	-1.5	MyList
GO Biological Processes	19	GO:0030326	embryonic limb morphogenesis	19_GO:0032502 developmental process	-4.7	15	8.2	30304	120	82	5	6.1	2.6	3236|3238|3239|6469|80856	HOXD10|HOXD12|HOXD13|SHH|LNPK	-1.5	MyList
GO Biological Processes	19	GO:0035113	embryonic appendage morphogenesis	19_GO:0032502 developmental process	-4.7	15	8.2	30304	120	82	5	6.1	2.6	3236|3238|3239|6469|80856	HOXD10|HOXD12|HOXD13|SHH|LNPK	-1.5	MyList
GO Biological Processes	19	GO:0098869	cellular oxidant detoxification	19_GO:0098754 detoxification	-4	17	7.7	30304	89	82	4	4.9	2.4	3043|3045|3046|3047	HBB|HBD|HBE1|HBG1	-0.79	MyList
GO Biological Processes	19	GO:0035136	forelimb morphogenesis	19_GO:0032502 developmental process	-3.7	27	8.7	30304	41	82	3	3.7	2.1	3236|6469|80856	HOXD10|SHH|LNPK	-0.56	MyList
GO Biological Processes	19	GO:0072593	reactive oxygen species metabolic process	19_GO:0008152 metabolic process	-3.7	14	7	30304	106	82	4	4.9	2.4	3043|3045|3046|3047	HBB|HBD|HBE1|HBG1	-0.56	MyList
GO Biological Processes	19	GO:1990748	cellular detoxification	19_GO:0098754 detoxification	-3.7	14	6.8	30304	109	82	4	4.9	2.4	3043|3045|3046|3047	HBB|HBD|HBE1|HBG1	-0.54	MyList
GO Biological Processes	19	GO:0030850	prostate gland development	19_GO:0022414 reproductive process	-3.5	24	8.1	30304	47	82	3	3.7	2.1	3239|5176|6469	HOXD13|SERPINF1|SHH	-0.46	MyList
GO Biological Processes	19	GO:0097237	cellular response to toxic substance	19_GO:0050896 response to stimulus	-3.5	13	6.5	30304	118	82	4	4.9	2.4	3043|3045|3046|3047	HBB|HBD|HBE1|HBG1	-0.45	MyList
GO Biological Processes	19	GO:0009636	response to toxic substance	19_GO:0050896 response to stimulus	-3.3	7.8	5.5	30304	236	82	5	6.1	2.6	3043|3045|3046|3047|4357	HBB|HBD|HBE1|HBG1|MPST	-0.29	MyList
GO Biological Processes	19	GO:0035239	tube morphogenesis	19_GO:0032502 developmental process	-3.3	4.4	4.6	30304	679	82	8	9.8	3.3	347|3237|3239|6469|7857|64344|84700|161198	APOD|HOXD11|HOXD13|SHH|SCG2|HIF3A|MYO18B|CLEC14A	-0.28	MyList
GO Biological Processes	19	GO:0098754	detoxification	19_GO:0098754 detoxification	-3.3	11	6	30304	136	82	4	4.9	2.4	3043|3045|3046|3047	HBB|HBD|HBE1|HBG1	-0.28	MyList
GO Biological Processes	19	GO:0007606	sensory perception of chemical stimulus	19_GO:0032501 multicellular organismal process	-3.2	4.9	4.7	30304	533	82	7	8.5	3.1	81696|119687|119772|128371|132112|340980|431704	OR5V1|OR51A7|OR52M1|OR6K6|RTP1|OR52B6|RGS21	-0.23	MyList
Reactome Gene Sets	6	R-HSA-9752946	Expression and translocation of olfactory receptors		-3.2	5.7	4.9	30304	389	82	6	7.3	2.9	81696|119687|119772|128371|132112|340980	OR5V1|OR51A7|OR52M1|OR6K6|RTP1|OR52B6	-0.21	MyList
GO Biological Processes	19	GO:0001655	urogenital system development	19_GO:0032502 developmental process	-3.2	17	6.8	30304	64	82	3	3.7	2.1	3239|5176|6469	HOXD13|SERPINF1|SHH	-0.2	MyList
Reactome Gene Sets	6	R-HSA-381753	Olfactory Signaling Pathway		-3.1	5.6	4.8	30304	397	82	6	7.3	2.9	81696|119687|119772|128371|132112|340980	OR5V1|OR51A7|OR52M1|OR6K6|RTP1|OR52B6	-0.2	MyList
WikiPathways	27	WP3942	PPAR signaling pathway		-3.1	16	6.6	30304	68	82	3	3.7	2.1	1622|4973|5468	DBI|OLR1|PPARG	-0.16	MyList
GO Biological Processes	19	GO:0048514	blood vessel morphogenesis	19_GO:0032502 developmental process	-3	5.2	4.5	30304	429	82	6	7.3	2.9	347|6469|7857|64344|84700|161198	APOD|SHH|SCG2|HIF3A|MYO18B|CLEC14A	-0.074	MyList
KEGG Pathway	24	hsa03320	PPAR signaling pathway		-3	15	6.2	30304	75	82	3	3.7	2.1	1622|4973|5468	DBI|OLR1|PPARG	-0.074	MyList
Reactome Gene Sets	6	R-HSA-983231	Factors involved in megakaryocyte development and platelet production		-2.9	8.8	5.3	30304	168	82	4	4.9	2.4	3043|3045|3046|3047	HBB|HBD|HBE1|HBG1	-0.074	MyList
GO Biological Processes	19	GO:0001937	negative regulation of endothelial cell proliferation	19_GO:0048519 negative regulation of biological process	-2.9	14	6.1	30304	77	82	3	3.7	2.1	5468|5797|7857	PPARG|PTPRM|SCG2	-0.069	MyList
GO Biological Processes	19	GO:0051235	maintenance of location	19_GO:0051179 localization	-2.9	8.5	5.2	30304	173	82	4	4.9	2.4	2583|5797|8605|85477	B4GALNT1|PTPRM|PLA2G4C|SCIN	-0.069	MyList
GO Biological Processes	19	GO:0050680	negative regulation of epithelial cell proliferation	19_GO:0048519 negative regulation of biological process	-2.9	8.5	5.2	30304	173	82	4	4.9	2.4	5176|5468|5797|7857	SERPINF1|PPARG|PTPRM|SCG2	-0.069	MyList
Reactome Gene Sets	6	R-HSA-9709957	Sensory Perception		-2.8	4.2	4.2	30304	621	82	7	8.5	3.1	5948|81696|119687|119772|128371|132112|340980	RBP2|OR5V1|OR51A7|OR52M1|OR6K6|RTP1|OR52B6	-0.015	MyList
Reactome Gene Sets	6	R-HSA-983712	Ion channel transport		-2.8	7.9	5	30304	186	82	4	4.9	2.4	6263|9914|22802|203859	RYR3|ATP2C2|CLCA4|ANO5	0	MyList
GO Biological Processes	19	GO:0050907	detection of chemical stimulus involved in sensory perception	19_GO:0032501 multicellular organismal process	-2.7	4.6	4.2	30304	479	82	6	7.3	2.9	81696|119687|119772|128371|132112|340980	OR5V1|OR51A7|OR52M1|OR6K6|RTP1|OR52B6	0	MyList
GO Biological Processes	19	GO:0001525	angiogenesis	19_GO:0032502 developmental process	-2.7	5.5	4.3	30304	336	82	5	6.1	2.6	347|6469|7857|64344|161198	APOD|SHH|SCG2|HIF3A|CLEC14A	0	MyList
GO Biological Processes	19	GO:0010596	negative regulation of endothelial cell migration	19_GO:0040011 locomotion	-2.6	11	5.3	30304	99	82	3	3.7	2.1	5176|5468|5797	SERPINF1|PPARG|PTPRM	0	MyList
GO Biological Processes	19	GO:0009593	detection of chemical stimulus	19_GO:0050896 response to stimulus	-2.6	4.3	4	30304	511	82	6	7.3	2.9	81696|119687|119772|128371|132112|340980	OR5V1|OR51A7|OR52M1|OR6K6|RTP1|OR52B6	0	MyList
GO Biological Processes	19	GO:0021510	spinal cord development	19_GO:0032502 developmental process	-2.6	11	5.2	30304	102	82	3	3.7	2.1	3236|4357|6469	HOXD10|MPST|SHH	0	MyList
GO Biological Processes	19	GO:0001568	blood vessel development	19_GO:0032502 developmental process	-2.5	4.2	3.9	30304	523	82	6	7.3	2.9	347|6469|7857|64344|84700|161198	APOD|SHH|SCG2|HIF3A|MYO18B|CLEC14A	0	MyList
Reactome Gene Sets	6	R-HSA-2672351	Stimuli-sensing channels		-2.5	10	5	30304	109	82	3	3.7	2.1	6263|22802|203859	RYR3|CLCA4|ANO5	0	MyList
GO Biological Processes	19	GO:0046822	regulation of nucleocytoplasmic transport	19_GO:0051179 localization	-2.5	10	5	30304	109	82	3	3.7	2.1	347|6469|9972	APOD|SHH|NUP153	0	MyList
GO Biological Processes	19	GO:0030336	negative regulation of cell migration	19_GO:0040011 locomotion	-2.5	5	4	30304	373	82	5	6.1	2.6	347|5176|5468|5797|6469	APOD|SERPINF1|PPARG|PTPRM|SHH	0	MyList
GO Biological Processes	19	GO:0006606	protein import into nucleus	19_GO:0051179 localization	-2.5	9.9	4.9	30304	112	82	3	3.7	2.1	6469|9972|10526	SHH|NUP153|IPO8	0	MyList
GO Biological Processes	19	GO:0001944	vasculature development	19_GO:0032502 developmental process	-2.4	4.1	3.8	30304	543	82	6	7.3	2.9	347|6469|7857|64344|84700|161198	APOD|SHH|SCG2|HIF3A|MYO18B|CLEC14A	0	MyList
Reactome Gene Sets	6	R-HSA-382551	Transport of small molecules		-2.4	3.6	3.6	30304	728	82	7	8.5	3.1	347|3043|6263|8671|9914|22802|203859	APOD|HBB|RYR3|SLC4A4|ATP2C2|CLCA4|ANO5	0	MyList
GO Biological Processes	19	GO:0050906	detection of stimulus involved in sensory perception	19_GO:0032501 multicellular organismal process	-2.4	4.1	3.8	30304	546	82	6	7.3	2.9	81696|119687|119772|128371|132112|340980	OR5V1|OR51A7|OR52M1|OR6K6|RTP1|OR52B6	0	MyList
GO Biological Processes	19	GO:0010876	lipid localization	19_GO:0051179 localization	-2.4	4.8	3.9	30304	383	82	5	6.1	2.6	347|2583|5468|5948|8605	APOD|B4GALNT1|PPARG|RBP2|PLA2G4C	0	MyList
GO Biological Processes	19	GO:0010633	negative regulation of epithelial cell migration	19_GO:0040011 locomotion	-2.4	9.6	4.8	30304	116	82	3	3.7	2.1	5176|5468|5797	SERPINF1|PPARG|PTPRM	0	MyList
GO Biological Processes	19	GO:0051170	import into nucleus	19_GO:0051179 localization	-2.4	9.5	4.8	30304	117	82	3	3.7	2.1	6469|9972|10526	SHH|NUP153|IPO8	0	MyList
GO Biological Processes	19	GO:2000146	negative regulation of cell motility	19_GO:0040011 locomotion	-2.4	4.8	3.9	30304	388	82	5	6.1	2.6	347|5176|5468|5797|6469	APOD|SERPINF1|PPARG|PTPRM|SHH	0	MyList
GO Biological Processes	19	GO:0050678	regulation of epithelial cell proliferation	19_GO:0050789 regulation of biological process	-2.3	4.5	3.7	30304	407	82	5	6.1	2.6	5176|5468|5797|6469|7857	SERPINF1|PPARG|PTPRM|SHH|SCG2	0	MyList
GO Biological Processes	19	GO:0048732	gland development	19_GO:0032502 developmental process	-2.2	4.4	3.7	30304	420	82	5	6.1	2.6	3239|4357|5176|6469|9914	HOXD13|MPST|SERPINF1|SHH|ATP2C2	0	MyList
GO Biological Processes	19	GO:0040013	negative regulation of locomotion	19_GO:0040011 locomotion	-2.2	4.4	3.6	30304	423	82	5	6.1	2.6	347|5176|5468|5797|6469	APOD|SERPINF1|PPARG|PTPRM|SHH	0	MyList
GO Biological Processes	19	GO:0050911	detection of chemical stimulus involved in sensory perception of smell	19_GO:0032501 multicellular organismal process	-2.2	4.3	3.6	30304	431	82	5	6.1	2.6	81696|119687|119772|128371|340980	OR5V1|OR51A7|OR52M1|OR6K6|OR52B6	0	MyList
GO Biological Processes	19	GO:0098656	monoatomic anion transmembrane transport	19_GO:0051179 localization	-2.2	7.9	4.3	30304	140	82	3	3.7	2.1	8671|22802|203859	SLC4A4|CLCA4|ANO5	0	MyList
KEGG Pathway	24	hsa04740	Olfactory transduction		-2.2	4.2	3.5	30304	439	82	5	6.1	2.6	81696|119687|119772|128371|340980	OR5V1|OR51A7|OR52M1|OR6K6|OR52B6	0	MyList
GO Biological Processes	19	GO:0044272	sulfur compound biosynthetic process	19_GO:0008152 metabolic process	-2.1	7.4	4.1	30304	150	82	3	3.7	2.1	4357|23563|337876	MPST|CHST5|CHSY3	0	MyList
GO Biological Processes	19	GO:0016525	negative regulation of angiogenesis	19_GO:0032502 developmental process	-2.1	7.4	4.1	30304	150	82	3	3.7	2.1	5176|5468|5797	SERPINF1|PPARG|PTPRM	0	MyList
GO Biological Processes	19	GO:0007389	pattern specification process	19_GO:0032502 developmental process	-2.1	4.1	3.4	30304	456	82	5	6.1	2.6	3236|3237|3238|3239|6469	HOXD10|HOXD11|HOXD12|HOXD13|SHH	0	MyList
GO Biological Processes	19	GO:0007608	sensory perception of smell	19_GO:0032501 multicellular organismal process	-2.1	4.1	3.4	30304	456	82	5	6.1	2.6	81696|119687|119772|128371|340980	OR5V1|OR51A7|OR52M1|OR6K6|OR52B6	0	MyList
GO Biological Processes	19	GO:2000181	negative regulation of blood vessel morphogenesis	19_GO:0032502 developmental process	-2.1	7.3	4.1	30304	152	82	3	3.7	2.1	5176|5468|5797	SERPINF1|PPARG|PTPRM	0	MyList
GO Biological Processes	19	GO:1901343	negative regulation of vasculature development	19_GO:0032502 developmental process	-2.1	7.2	4	30304	153	82	3	3.7	2.1	5176|5468|5797	SERPINF1|PPARG|PTPRM	0	MyList
GO Biological Processes	19	GO:0032368	regulation of lipid transport	19_GO:0051179 localization	-2.1	7.2	4	30304	153	82	3	3.7	2.1	1622|5468|6469	DBI|PPARG|SHH	0	MyList
KEGG Pathway	24	hsa04921	Oxytocin signaling pathway		-2.1	7.2	4	30304	154	82	3	3.7	2.1	6263|8605|55799	RYR3|PLA2G4C|CACNA2D3	0	MyList
Reactome Gene Sets	6	R-HSA-71387	Metabolism of carbohydrates		-2.1	5	3.6	30304	297	82	4	4.9	2.4	9972|23563|80201|337876	NUP153|CHST5|HKDC1|CHSY3	0	MyList
GO Biological Processes	19	GO:0001822	kidney development	19_GO:0032502 developmental process	-2.1	5	3.6	30304	298	82	4	4.9	2.4	3237|4357|5176|6469	HOXD11|MPST|SERPINF1|SHH	0	MyList
GO Biological Processes	19	GO:0006820	monoatomic anion transport	19_GO:0051179 localization	-2	7.1	4	30304	157	82	3	3.7	2.1	8671|22802|203859	SLC4A4|CLCA4|ANO5	0	MyList
GO Biological Processes	19	GO:0015698	inorganic anion transport	19_GO:0051179 localization	-2	7	3.9	30304	159	82	3	3.7	2.1	8671|22802|203859	SLC4A4|CLCA4|ANO5	0	MyList
GO Biological Processes	19	GO:0051606	detection of stimulus	19_GO:0050896 response to stimulus	-2	3.3	3.2	30304	667	82	6	7.3	2.9	81696|119687|119772|128371|132112|340980	OR5V1|OR51A7|OR52M1|OR6K6|RTP1|OR52B6	0	MyList
GO Biological Processes	19	GO:0072001	renal system development	19_GO:0032502 developmental process	-2	4.8	3.5	30304	308	82	4	4.9	2.4	3237|4357|5176|6469	HOXD11|MPST|SERPINF1|SHH	0	MyList
