## Supplemental Table 2e for "Total plasma cfDNA methylation in kidney transplant recipients provides insight into acute allograft rejection pathophysiology"

Category	CategoryID	GO	Description	PARENT_GO	LogP	Enrichment	Z-score	#TotalGeneInLibrary	#GeneInGO	#GeneInHitList	#GeneInGOAndHitList	%InGO	STDV %InGO	GeneID	Hits	Log(q-value)	GeneList
GO Biological Processes	19	GO:0007606	sensory perception of chemical stimulus	19_GO:0032501 multicellular organismal process	-3.9	7.8	6	30304	533	44	6	14	5.2	81696|219982|340980|341799|343406|431704	OR5V1|OR5A1|OR52B6|OR6S1|OR10R2|RGS21	0	MyList
Reactome Gene Sets	6	R-HSA-9752946	Expression and translocation of olfactory receptors		-3.6	8.9	5.9	30304	389	44	5	11	4.8	81696|219982|340980|341799|343406	OR5V1|OR5A1|OR52B6|OR6S1|OR10R2	0	MyList
Reactome Gene Sets	6	R-HSA-381753	Olfactory Signaling Pathway		-3.6	8.7	5.9	30304	397	44	5	11	4.8	81696|219982|340980|341799|343406	OR5V1|OR5A1|OR52B6|OR6S1|OR10R2	0	MyList
GO Biological Processes	19	GO:0050911	detection of chemical stimulus involved in sensory perception of smell	19_GO:0032501 multicellular organismal process	-3.4	8	5.6	30304	431	44	5	11	4.8	81696|219982|340980|341799|343406	OR5V1|OR5A1|OR52B6|OR6S1|OR10R2	0	MyList
KEGG Pathway	24	hsa04740	Olfactory transduction		-3.4	7.8	5.5	30304	439	44	5	11	4.8	81696|219982|340980|341799|343406	OR5V1|OR5A1|OR52B6|OR6S1|OR10R2	0	MyList
GO Biological Processes	19	GO:0007608	sensory perception of smell	19_GO:0032501 multicellular organismal process	-3.3	7.6	5.4	30304	456	44	5	11	4.8	81696|219982|340980|341799|343406	OR5V1|OR5A1|OR52B6|OR6S1|OR10R2	0	MyList
GO Biological Processes	19	GO:0050907	detection of chemical stimulus involved in sensory perception	19_GO:0032501 multicellular organismal process	-3.2	7.2	5.2	30304	479	44	5	11	4.8	81696|219982|340980|341799|343406	OR5V1|OR5A1|OR52B6|OR6S1|OR10R2	0	MyList
GO Biological Processes	19	GO:0003013	circulatory system process	19_GO:0032501 multicellular organismal process	-3.1	6.9	5.1	30304	498	44	5	11	4.8	2837|2982|3350|4973|79987	UTS2R|GUCY1A1|HTR1A|OLR1|SVEP1	0	MyList
GO Biological Processes	19	GO:0009593	detection of chemical stimulus	19_GO:0050896 response to stimulus	-3.1	6.7	5	30304	511	44	5	11	4.8	81696|219982|340980|341799|343406	OR5V1|OR5A1|OR52B6|OR6S1|OR10R2	0	MyList
GO Biological Processes	19	GO:0060972	left/right pattern formation	19_GO:0032502 developmental process	-3	15	6.3	30304	137	44	3	6.8	3.8	6469|80114|128344	SHH|BICC1|CIMAP3	0	MyList
GO Biological Processes	19	GO:0050906	detection of stimulus involved in sensory perception	19_GO:0032501 multicellular organismal process	-2.9	6.3	4.8	30304	546	44	5	11	4.8	81696|219982|340980|341799|343406	OR5V1|OR5A1|OR52B6|OR6S1|OR10R2	0	MyList
GO Biological Processes	19	GO:0097746	blood vessel diameter maintenance	19_GO:0032501 multicellular organismal process	-2.9	14	6.1	30304	146	44	3	6.8	3.8	2837|2982|3350	UTS2R|GUCY1A1|HTR1A	0	MyList
GO Biological Processes	19	GO:0035296	regulation of tube diameter	19_GO:0065007 biological regulation	-2.9	14	6.1	30304	146	44	3	6.8	3.8	2837|2982|3350	UTS2R|GUCY1A1|HTR1A	0	MyList
GO Biological Processes	19	GO:0035150	regulation of tube size	19_GO:0065007 biological regulation	-2.9	14	6.1	30304	147	44	3	6.8	3.8	2837|2982|3350	UTS2R|GUCY1A1|HTR1A	0	MyList
GO Biological Processes	19	GO:1901137	carbohydrate derivative biosynthetic process	19_GO:0008152 metabolic process	-2.8	6	4.6	30304	575	44	5	11	4.8	539|2982|23563|26289|124872	ATP5PO|GUCY1A1|CHST5|AK5|B4GALNT2	0	MyList
Reactome Gene Sets	6	R-HSA-9709957	Sensory Perception		-2.7	5.5	4.4	30304	621	44	5	11	4.8	81696|219982|340980|341799|343406	OR5V1|OR5A1|OR52B6|OR6S1|OR10R2	0	MyList
GO Biological Processes	19	GO:0009152	purine ribonucleotide biosynthetic process	19_GO:0008152 metabolic process	-2.6	11	5.2	30304	191	44	3	6.8	3.8	539|2982|26289	ATP5PO|GUCY1A1|AK5	0	MyList
GO Biological Processes	19	GO:0051606	detection of stimulus	19_GO:0050896 response to stimulus	-2.6	5.2	4.1	30304	667	44	5	11	4.8	81696|219982|340980|341799|343406	OR5V1|OR5A1|OR52B6|OR6S1|OR10R2	0	MyList
GO Biological Processes	19	GO:0008015	blood circulation	19_GO:0032501 multicellular organismal process	-2.5	6.8	4.5	30304	406	44	4	9.1	4.3	2837|2982|3350|4973	UTS2R|GUCY1A1|HTR1A|OLR1	0	MyList
GO Biological Processes	19	GO:0003002	regionalization	19_GO:0032502 developmental process	-2.5	6.7	4.5	30304	409	44	4	9.1	4.3	6469|9573|80114|128344	SHH|GDF3|BICC1|CIMAP3	0	MyList
GO Biological Processes	19	GO:0061136	regulation of proteasomal protein catabolic process	19_GO:0008152 metabolic process	-2.5	11	5.1	30304	196	44	3	6.8	3.8	5700|6469|9604	PSMC1|SHH|RNF14	0	MyList
GO Biological Processes	19	GO:0009260	ribonucleotide biosynthetic process	19_GO:0008152 metabolic process	-2.5	10	5	30304	206	44	3	6.8	3.8	539|2982|26289	ATP5PO|GUCY1A1|AK5	0	MyList
GO Biological Processes	19	GO:0046390	ribose phosphate biosynthetic process	19_GO:0008152 metabolic process	-2.4	9.7	4.9	30304	213	44	3	6.8	3.8	539|2982|26289	ATP5PO|GUCY1A1|AK5	0	MyList
GO Biological Processes	19	GO:0007389	pattern specification process	19_GO:0032502 developmental process	-2.4	6	4.1	30304	456	44	4	9.1	4.3	6469|9573|80114|128344	SHH|GDF3|BICC1|CIMAP3	0	MyList
GO Biological Processes	19	GO:0006164	purine nucleotide biosynthetic process	19_GO:0008152 metabolic process	-2.4	9.1	4.7	30304	228	44	3	6.8	3.8	539|2982|26289	ATP5PO|GUCY1A1|AK5	0	MyList
GO Biological Processes	19	GO:1903050	regulation of proteolysis involved in protein catabolic process	19_GO:0008152 metabolic process	-2.3	8.8	4.6	30304	235	44	3	6.8	3.8	5700|6469|9604	PSMC1|SHH|RNF14	0	MyList
GO Biological Processes	19	GO:0072522	purine-containing compound biosynthetic process	19_GO:0008152 metabolic process	-2.3	8.7	4.5	30304	237	44	3	6.8	3.8	539|2982|26289	ATP5PO|GUCY1A1|AK5	0	MyList
GO Biological Processes	19	GO:0090066	regulation of anatomical structure size	19_GO:0065007 biological regulation	-2.2	5.4	3.8	30304	510	44	4	9.1	4.3	2837|2982|3350|50853	UTS2R|GUCY1A1|HTR1A|VILL	0	MyList
GO Biological Processes	19	GO:0060828	regulation of canonical Wnt signaling pathway	19_GO:0050896 response to stimulus	-2.2	7.9	4.3	30304	262	44	3	6.8	3.8	6469|9604|80114	SHH|RNF14|BICC1	0	MyList
GO Biological Processes	19	GO:0009165	nucleotide biosynthetic process	19_GO:0008152 metabolic process	-2.2	7.8	4.2	30304	265	44	3	6.8	3.8	539|2982|26289	ATP5PO|GUCY1A1|AK5	0	MyList
KEGG Pathway	24	hsa05012	Parkinson disease		-2.2	7.8	4.2	30304	266	44	3	6.8	3.8	539|5700|6263	ATP5PO|PSMC1|RYR3	0	MyList
GO Biological Processes	19	GO:1901293	nucleoside phosphate biosynthetic process	19_GO:0008152 metabolic process	-2.2	7.7	4.2	30304	267	44	3	6.8	3.8	539|2982|26289	ATP5PO|GUCY1A1|AK5	0	MyList
GO Biological Processes	19	GO:0003018	vascular process in circulatory system	19_GO:0032501 multicellular organismal process	-2.2	7.7	4.2	30304	269	44	3	6.8	3.8	2837|2982|3350	UTS2R|GUCY1A1|HTR1A	0	MyList
KEGG Pathway	24	hsa05020	Prion disease		-2.1	7.6	4.2	30304	272	44	3	6.8	3.8	539|5700|6263	ATP5PO|PSMC1|RYR3	0	MyList
GO Biological Processes	19	GO:0055086	nucleobase-containing small molecule metabolic process	19_GO:0008152 metabolic process	-2.1	4.9	3.6	30304	558	44	4	9.1	4.3	539|2982|26289|124872	ATP5PO|GUCY1A1|AK5|B4GALNT2	0	MyList
Reactome Gene Sets	6	R-HSA-446203	Asparagine N-linked glycosylation		-2	6.8	3.9	30304	304	44	3	6.8	3.8	5700|84342|124872	PSMC1|COG8|B4GALNT2	0	MyList
