## Supplemental Table 2f for "Total plasma cfDNA methylation in kidney transplant recipients provides insight into acute allograft rejection pathophysiology"

Category	CategoryID	GO	Description	PARENT_GO	LogP	Enrichment	Z-score	#TotalGeneInLibrary	#GeneInGO	#GeneInHitList	#GeneInGOAndHitList	%InGO	STDV %InGO	GeneID	Hits	Log(q-value)	GeneList
GO Biological Processes	19	GO:0032386	regulation of intracellular transport	19_GO:0051179 localization	-4.5	10	7	30304	336	54	6	11	4.3	347|3265|5962|6469|8934|23435	APOD|HRAS|RDX|SHH|RAB29|TARDBP	-0.67	MyList
GO Biological Processes	19	GO:0032388	positive regulation of intracellular transport	19_GO:0051179 localization	-4.5	14	7.8	30304	201	54	5	9.3	3.9	3265|5962|6469|8934|23435	HRAS|RDX|SHH|RAB29|TARDBP	-0.67	MyList
GO Biological Processes	19	GO:0051223	regulation of protein transport	19_GO:0051179 localization	-4.5	7.7	6.5	30304	509	54	7	13	4.6	347|3265|6469|8934|23435|57818|131177	APOD|HRAS|SHH|RAB29|TARDBP|G6PC2|FAM3D	-0.67	MyList
GO Biological Processes	19	GO:0070201	regulation of establishment of protein localization	19_GO:0051179 localization	-4.4	7.4	6.3	30304	534	54	7	13	4.6	347|3265|6469|8934|23435|57818|131177	APOD|HRAS|SHH|RAB29|TARDBP|G6PC2|FAM3D	-0.67	MyList
GO Biological Processes	19	GO:0033157	regulation of intracellular protein transport	19_GO:0051179 localization	-4.3	12	7.3	30304	226	54	5	9.3	3.9	347|3265|6469|8934|23435	APOD|HRAS|SHH|RAB29|TARDBP	-0.67	MyList
GO Biological Processes	19	GO:0051702	biological process involved in interaction with symbiont	19_GO:0044419 biological process involved in interspecies interaction between organisms	-4.2	19	8.3	30304	118	54	4	7.4	3.6	1670|8542|8934|23435	DEFA5|APOL1|RAB29|TARDBP	-0.67	MyList
Canonical Pathways	11	M16	PID INSULIN PATHWAY		-4.2	38	10	30304	44	54	3	5.6	3.1	3265|4690|55770	HRAS|NCK1|EXOC2	-0.67	MyList
Reactome Gene Sets	6	R-HSA-9709957	Sensory Perception		-3.9	6.3	5.7	30304	621	54	7	13	4.6	4991|5962|6340|10988|120586|120796|144125	OR1D2|RDX|SCNN1G|METAP2|OR8I2|OR56A1|OR2AG1	-0.5	MyList
GO Biological Processes	19	GO:0042306	regulation of protein import into nucleus	19_GO:0051179 localization	-3.8	29	9	30304	58	54	3	5.6	3.1	347|6469|23435	APOD|SHH|TARDBP	-0.42	MyList
GO Biological Processes	19	GO:0090316	positive regulation of intracellular protein transport	19_GO:0051179 localization	-3.7	14	7	30304	158	54	4	7.4	3.6	3265|6469|8934|23435	HRAS|SHH|RAB29|TARDBP	-0.39	MyList
Canonical Pathways	11	M34	PID TCR PATHWAY		-3.7	26	8.6	30304	64	54	3	5.6	3.1	940|3265|4690	CD28|HRAS|NCK1	-0.39	MyList
GO Biological Processes	19	GO:0070665	positive regulation of leukocyte proliferation	19_GO:0048518 positive regulation of biological process	-3.7	14	6.8	30304	166	54	4	7.4	3.6	940|4690|5741|6469	CD28|NCK1|PTH|SHH	-0.39	MyList
GO Biological Processes	19	GO:0031640	killing of cells of another organism	19_GO:0044419 biological process involved in interspecies interaction between organisms	-3.4	21	7.5	30304	82	54	3	5.6	3.1	1670|8542|400830	DEFA5|APOL1|DEFB132	-0.17	MyList
GO Biological Processes	19	GO:0141061	disruption of cell in another organism	19_GO:0044419 biological process involved in interspecies interaction between organisms	-3.4	21	7.5	30304	82	54	3	5.6	3.1	1670|8542|400830	DEFA5|APOL1|DEFB132	-0.17	MyList
GO Biological Processes	19	GO:0141060	disruption of anatomical structure in another organism	19_GO:0044419 biological process involved in interspecies interaction between organisms	-3.3	19	7.2	30304	89	54	3	5.6	3.1	1670|8542|400830	DEFA5|APOL1|DEFB132	-0.11	MyList
WikiPathways	27	WP69	T-cell receptor signaling pathway		-3.2	19	7.1	30304	90	54	3	5.6	3.1	940|3265|4690	CD28|HRAS|NCK1	-0.11	MyList
GO Biological Processes	19	GO:0042102	positive regulation of T cell proliferation	19_GO:0002376 immune system process	-3.1	16	6.5	30304	105	54	3	5.6	3.1	940|4690|6469	CD28|NCK1|SHH	0	MyList
GO Biological Processes	19	GO:0046822	regulation of nucleocytoplasmic transport	19_GO:0051179 localization	-3	15	6.4	30304	109	54	3	5.6	3.1	347|6469|23435	APOD|SHH|TARDBP	0	MyList
GO Biological Processes	19	GO:0050870	positive regulation of T cell activation	19_GO:0002376 immune system process	-3	8.9	5.3	30304	251	54	4	7.4	3.6	940|4690|6469|23149	CD28|NCK1|SHH|FCHO1	0	MyList
GO Biological Processes	19	GO:0050852	T cell receptor signaling pathway	19_GO:0002376 immune system process	-3	15	6.3	30304	112	54	3	5.6	3.1	940|3265|23149	CD28|HRAS|FCHO1	0	MyList
GO Biological Processes	19	GO:0070663	regulation of leukocyte proliferation	19_GO:0050789 regulation of biological process	-2.9	8.4	5.1	30304	267	54	4	7.4	3.6	940|4690|5741|6469	CD28|NCK1|PTH|SHH	0	MyList
KEGG Pathway	24	hsa04660	T cell receptor signaling pathway		-2.9	14	6	30304	121	54	3	5.6	3.1	940|3265|4690	CD28|HRAS|NCK1	0	MyList
GO Biological Processes	19	GO:0044403	biological process involved in symbiotic interaction	19_GO:0044419 biological process involved in interspecies interaction between organisms	-2.9	8.3	5.1	30304	269	54	4	7.4	3.6	1670|8542|8934|23435	DEFA5|APOL1|RAB29|TARDBP	0	MyList
GO Biological Processes	19	GO:1903039	positive regulation of leukocyte cell-cell adhesion	19_GO:0048518 positive regulation of biological process	-2.8	8.2	5	30304	275	54	4	7.4	3.6	940|4690|6469|23149	CD28|NCK1|SHH|FCHO1	0	MyList
GO Biological Processes	19	GO:1903829	positive regulation of protein localization	19_GO:0051179 localization	-2.8	5.9	4.5	30304	476	54	5	9.3	3.9	3265|5962|6469|8934|23435	HRAS|RDX|SHH|RAB29|TARDBP	0	MyList
GO Biological Processes	19	GO:0045785	positive regulation of cell adhesion	19_GO:0048518 positive regulation of biological process	-2.8	5.8	4.5	30304	482	54	5	9.3	3.9	940|3915|4690|6469|23149	CD28|LAMC1|NCK1|SHH|FCHO1	0	MyList
GO Biological Processes	19	GO:0001906	cell killing	19_GO:0009987 cellular process	-2.8	13	5.7	30304	131	54	3	5.6	3.1	1670|8542|400830	DEFA5|APOL1|DEFB132	0	MyList
GO Biological Processes	19	GO:0022407	regulation of cell-cell adhesion	19_GO:0050789 regulation of biological process	-2.7	5.7	4.4	30304	493	54	5	9.3	3.9	940|4690|5962|6469|23149	CD28|NCK1|RDX|SHH|FCHO1	0	MyList
GO Biological Processes	19	GO:0030833	regulation of actin filament polymerization	19_GO:0050789 regulation of biological process	-2.7	12	5.6	30304	136	54	3	5.6	3.1	4690|5962|29767	NCK1|RDX|TMOD2	0	MyList
GO Biological Processes	19	GO:1900180	regulation of protein localization to nucleus	19_GO:0051179 localization	-2.7	12	5.5	30304	143	54	3	5.6	3.1	347|6469|23435	APOD|SHH|TARDBP	0	MyList
GO Biological Processes	19	GO:0051222	positive regulation of protein transport	19_GO:0051179 localization	-2.7	7.3	4.7	30304	308	54	4	7.4	3.6	3265|6469|8934|23435	HRAS|SHH|RAB29|TARDBP	0	MyList
GO Biological Processes	19	GO:0050671	positive regulation of lymphocyte proliferation	19_GO:0002376 immune system process	-2.7	12	5.4	30304	145	54	3	5.6	3.1	940|4690|6469	CD28|NCK1|SHH	0	MyList
GO Biological Processes	19	GO:0097190	apoptotic signaling pathway	19_GO:0050896 response to stimulus	-2.6	7.2	4.7	30304	311	54	4	7.4	3.6	940|3265|5741|6469	CD28|HRAS|PTH|SHH	0	MyList
GO Biological Processes	19	GO:0060322	head development	19_GO:0032502 developmental process	-2.6	4.4	4	30304	765	54	6	11	4.3	347|4781|6469|30062|80264|83690	APOD|NFIB|SHH|RAX|ZNF430|CRISPLD1	0	MyList
GO Biological Processes	19	GO:0032946	positive regulation of mononuclear cell proliferation	19_GO:0048518 positive regulation of biological process	-2.6	11	5.3	30304	148	54	3	5.6	3.1	940|4690|6469	CD28|NCK1|SHH	0	MyList
GO Biological Processes	19	GO:0042110	T cell activation	19_GO:0002376 immune system process	-2.6	7.1	4.6	30304	316	54	4	7.4	3.6	940|4690|6469|8934	CD28|NCK1|SHH|RAB29	0	MyList
GO Biological Processes	19	GO:0031099	regeneration	19_GO:0032502 developmental process	-2.6	11	5.3	30304	151	54	3	5.6	3.1	347|4781|130827	APOD|NFIB|TMEM182	0	MyList
GO Biological Processes	19	GO:0007606	sensory perception of chemical stimulus	19_GO:0032501 multicellular organismal process	-2.6	5.3	4.2	30304	533	54	5	9.3	3.9	4991|6340|120586|120796|144125	OR1D2|SCNN1G|OR8I2|OR56A1|OR2AG1	0	MyList
GO Biological Processes	19	GO:0022409	positive regulation of cell-cell adhesion	19_GO:0048518 positive regulation of biological process	-2.6	7	4.6	30304	322	54	4	7.4	3.6	940|4690|6469|23149	CD28|NCK1|SHH|FCHO1	0	MyList
GO Biological Processes	19	GO:0008064	regulation of actin polymerization or depolymerization	19_GO:0050789 regulation of biological process	-2.6	11	5.2	30304	154	54	3	5.6	3.1	4690|5962|29767	NCK1|RDX|TMOD2	0	MyList
GO Biological Processes	19	GO:1904951	positive regulation of establishment of protein localization	19_GO:0051179 localization	-2.6	6.9	4.5	30304	324	54	4	7.4	3.6	3265|6469|8934|23435	HRAS|SHH|RAB29|TARDBP	0	MyList
GO Biological Processes	19	GO:0030832	regulation of actin filament length	19_GO:0050789 regulation of biological process	-2.6	11	5.2	30304	157	54	3	5.6	3.1	4690|5962|29767	NCK1|RDX|TMOD2	0	MyList
GO Biological Processes	19	GO:0050851	antigen receptor-mediated signaling pathway	19_GO:0002376 immune system process	-2.5	11	5.1	30304	158	54	3	5.6	3.1	940|3265|23149	CD28|HRAS|FCHO1	0	MyList
GO Biological Processes	19	GO:0051251	positive regulation of lymphocyte activation	19_GO:0002376 immune system process	-2.5	6.8	4.5	30304	330	54	4	7.4	3.6	940|4690|6469|23149	CD28|NCK1|SHH|FCHO1	0	MyList
GO Biological Processes	19	GO:0010256	endomembrane system organization	19_GO:0009987 cellular process	-2.5	5.1	4.1	30304	555	54	5	9.3	3.9	2515|8934|11063|23435|57511	ADAM2|RAB29|SOX30|TARDBP|COG6	0	MyList
GO Biological Processes	19	GO:0032956	regulation of actin cytoskeleton organization	19_GO:0050789 regulation of biological process	-2.5	6.7	4.4	30304	337	54	4	7.4	3.6	3265|4690|5962|29767	HRAS|NCK1|RDX|TMOD2	0	MyList
GO Biological Processes	19	GO:0050796	regulation of insulin secretion	19_GO:0051179 localization	-2.5	10	5	30304	165	54	3	5.6	3.1	23435|57818|131177	TARDBP|G6PC2|FAM3D	0	MyList
GO Biological Processes	19	GO:0097435	supramolecular fiber organization	19_GO:0009987 cellular process	-2.4	4.8	3.9	30304	581	54	5	9.3	3.9	4690|6469|9886|23435|29767	NCK1|SHH|RHOBTB1|TARDBP|TMOD2	0	MyList
GO Biological Processes	19	GO:0042129	regulation of T cell proliferation	19_GO:0002376 immune system process	-2.4	9.3	4.7	30304	182	54	3	5.6	3.1	940|4690|6469	CD28|NCK1|SHH	0	MyList
KEGG Pathway	24	hsa04360	Axon guidance		-2.4	9.3	4.7	30304	182	54	3	5.6	3.1	3265|4690|6469	HRAS|NCK1|SHH	0	MyList
GO Biological Processes	19	GO:0007265	Ras protein signal transduction	19_GO:0050896 response to stimulus	-2.3	9	4.6	30304	188	54	3	5.6	3.1	3265|5741|9886	HRAS|PTH|RHOBTB1	0	MyList
GO Biological Processes	19	GO:0032970	regulation of actin filament-based process	19_GO:0050789 regulation of biological process	-2.3	5.9	4.1	30304	379	54	4	7.4	3.6	3265|4690|5962|29767	HRAS|NCK1|RDX|TMOD2	0	MyList
GO Biological Processes	19	GO:0002696	positive regulation of leukocyte activation	19_GO:0002376 immune system process	-2.3	5.9	4.1	30304	380	54	4	7.4	3.6	940|4690|6469|23149	CD28|NCK1|SHH|FCHO1	0	MyList
WikiPathways	27	WP5323	Fatty Acids and Lipoproteins Transport in Hepatocytes		-2.3	5.9	4.1	30304	381	54	4	7.4	3.6	3265|6469|8542|23149	HRAS|SHH|APOL1|FCHO1	0	MyList
GO Biological Processes	19	GO:0050863	regulation of T cell activation	19_GO:0002376 immune system process	-2.3	5.9	4.1	30304	381	54	4	7.4	3.6	940|4690|6469|23149	CD28|NCK1|SHH|FCHO1	0	MyList
GO Biological Processes	19	GO:1903037	regulation of leukocyte cell-cell adhesion	19_GO:0050789 regulation of biological process	-2.3	5.9	4.1	30304	382	54	4	7.4	3.6	940|4690|6469|23149	CD28|NCK1|SHH|FCHO1	0	MyList
GO Biological Processes	19	GO:0048871	multicellular organismal-level homeostasis	19_GO:0042592 homeostatic process	-2.3	4.5	3.8	30304	619	54	5	9.3	3.9	3915|4781|5741|6340|83690	LAMC1|NFIB|PTH|SCNN1G|CRISPLD1	0	MyList
Reactome Gene Sets	6	R-HSA-9752946	Expression and translocation of olfactory receptors		-2.3	5.8	4	30304	389	54	4	7.4	3.6	4991|120586|120796|144125	OR1D2|OR8I2|OR56A1|OR2AG1	0	MyList
GO Biological Processes	19	GO:0090276	regulation of peptide hormone secretion	19_GO:0051179 localization	-2.3	8.6	4.5	30304	195	54	3	5.6	3.1	23435|57818|131177	TARDBP|G6PC2|FAM3D	0	MyList
Canonical Pathways	11	M3008	NABA ECM GLYCOPROTEINS		-2.3	8.6	4.5	30304	196	54	3	5.6	3.1	3915|6975|83690	LAMC1|TECTB|CRISPLD1	0	MyList
GO Biological Processes	19	GO:0002791	regulation of peptide secretion	19_GO:0051179 localization	-2.3	8.5	4.5	30304	198	54	3	5.6	3.1	23435|57818|131177	TARDBP|G6PC2|FAM3D	0	MyList
WikiPathways	27	WP306	Focal adhesion		-2.3	8.5	4.5	30304	199	54	3	5.6	3.1	3265|3915|29780	HRAS|LAMC1|PARVB	0	MyList
GO Biological Processes	19	GO:0050867	positive regulation of cell activation	19_GO:0048518 positive regulation of biological process	-2.3	5.7	4	30304	396	54	4	7.4	3.6	940|4690|6469|23149	CD28|NCK1|SHH|FCHO1	0	MyList
Reactome Gene Sets	6	R-HSA-381753	Olfactory Signaling Pathway		-2.3	5.7	3.9	30304	397	54	4	7.4	3.6	4991|120586|120796|144125	OR1D2|OR8I2|OR56A1|OR2AG1	0	MyList
GO Biological Processes	19	GO:0090087	regulation of peptide transport	19_GO:0051179 localization	-2.3	8.4	4.4	30304	200	54	3	5.6	3.1	23435|57818|131177	TARDBP|G6PC2|FAM3D	0	MyList
KEGG Pathway	24	hsa04510	Focal adhesion		-2.2	8.3	4.4	30304	203	54	3	5.6	3.1	3265|3915|29780	HRAS|LAMC1|PARVB	0	MyList
GO Biological Processes	19	GO:0032271	regulation of protein polymerization	19_GO:0050789 regulation of biological process	-2.2	8.3	4.4	30304	204	54	3	5.6	3.1	4690|5962|29767	NCK1|RDX|TMOD2	0	MyList
GO Biological Processes	19	GO:0007163	establishment or maintenance of cell polarity	19_GO:0009987 cellular process	-2.2	8.3	4.4	30304	204	54	3	5.6	3.1	6469|9886|29780	SHH|RHOBTB1|PARVB	0	MyList
KEGG Pathway	24	hsa05205	Proteoglycans in cancer		-2.2	8.2	4.4	30304	205	54	3	5.6	3.1	3265|5962|6469	HRAS|RDX|SHH	0	MyList
GO Biological Processes	19	GO:0050678	regulation of epithelial cell proliferation	19_GO:0050789 regulation of biological process	-2.2	5.5	3.9	30304	407	54	4	7.4	3.6	3265|3915|4781|6469	HRAS|LAMC1|NFIB|SHH	0	MyList
GO Biological Processes	19	GO:0051606	detection of stimulus	19_GO:0050896 response to stimulus	-2.2	4.2	3.5	30304	667	54	5	9.3	3.9	4991|5311|120586|120796|144125	OR1D2|PKD2|OR8I2|OR56A1|OR2AG1	0	MyList
GO Biological Processes	19	GO:0051146	striated muscle cell differentiation	19_GO:0032502 developmental process	-2.2	7.8	4.2	30304	217	54	3	5.6	3.1	6469|29767|130827	SHH|TMOD2|TMEM182	0	MyList
GO Biological Processes	19	GO:0050679	positive regulation of epithelial cell proliferation	19_GO:0048518 positive regulation of biological process	-2.2	7.7	4.2	30304	218	54	3	5.6	3.1	3265|3915|6469	HRAS|LAMC1|SHH	0	MyList
GO Biological Processes	19	GO:0050911	detection of chemical stimulus involved in sensory perception of smell	19_GO:0032501 multicellular organismal process	-2.1	5.2	3.7	30304	431	54	4	7.4	3.6	4991|120586|120796|144125	OR1D2|OR8I2|OR56A1|OR2AG1	0	MyList
KEGG Pathway	24	hsa04740	Olfactory transduction		-2.1	5.1	3.7	30304	439	54	4	7.4	3.6	4991|120586|120796|144125	OR1D2|OR8I2|OR56A1|OR2AG1	0	MyList
GO Biological Processes	19	GO:0098657	import into cell	19_GO:0051179 localization	-2.1	4	3.4	30304	705	54	5	9.3	3.9	3265|6340|6469|9886|23149	HRAS|SCNN1G|SHH|RHOBTB1|FCHO1	0	MyList
GO Biological Processes	19	GO:0050670	regulation of lymphocyte proliferation	19_GO:0002376 immune system process	-2.1	7.1	4	30304	238	54	3	5.6	3.1	940|4690|6469	CD28|NCK1|SHH	0	MyList
GO Biological Processes	19	GO:0007608	sensory perception of smell	19_GO:0032501 multicellular organismal process	-2.1	4.9	3.6	30304	456	54	4	7.4	3.6	4991|120586|120796|144125	OR1D2|OR8I2|OR56A1|OR2AG1	0	MyList
GO Biological Processes	19	GO:0007389	pattern specification process	19_GO:0032502 developmental process	-2.1	4.9	3.6	30304	456	54	4	7.4	3.6	5311|6469|8553|30062	PKD2|SHH|BHLHE40|RAX	0	MyList
GO Biological Processes	19	GO:0051129	negative regulation of cellular component organization	19_GO:0048519 negative regulation of biological process	-2.1	3.9	3.3	30304	716	54	5	9.3	3.9	347|5962|8934|29767|130827	APOD|RDX|RAB29|TMOD2|TMEM182	0	MyList
GO Biological Processes	19	GO:0007420	brain development	19_GO:0032502 developmental process	-2.1	3.9	3.3	30304	717	54	5	9.3	3.9	347|4781|6469|30062|80264	APOD|NFIB|SHH|RAX|ZNF430	0	MyList
GO Biological Processes	19	GO:0001894	tissue homeostasis	19_GO:0042592 homeostatic process	-2	7	3.9	30304	241	54	3	5.6	3.1	3915|4781|5741	LAMC1|NFIB|PTH	0	MyList
GO Biological Processes	19	GO:0060249	anatomical structure homeostasis	19_GO:0042592 homeostatic process	-2	7	3.9	30304	241	54	3	5.6	3.1	3915|4781|5741	LAMC1|NFIB|PTH	0	MyList
GO Biological Processes	19	GO:0032944	regulation of mononuclear cell proliferation	19_GO:0050789 regulation of biological process	-2	7	3.9	30304	242	54	3	5.6	3.1	940|4690|6469	CD28|NCK1|SHH	0	MyList
GO Biological Processes	19	GO:0002429	immune response-activating cell surface receptor signaling pathway	19_GO:0002376 immune system process	-2	7	3.9	30304	242	54	3	5.6	3.1	940|3265|23149	CD28|HRAS|FCHO1	0	MyList
GO Biological Processes	19	GO:0051051	negative regulation of transport	19_GO:0051179 localization	-2	4.8	3.5	30304	469	54	4	7.4	3.6	347|5311|6469|131177	APOD|PKD2|SHH|FAM3D	0	MyList
